# Current therapeutic trends for tinnitus cure and control – a scoping review

**DOI:** 10.1101/2021.06.29.21259450

**Authors:** Vatsal A Chhaya, Divya G Patel, Shamik P Mehta, Jignesh P Rajvir, Vinodkumar J Jhinjhuwadia, Pranshuta Sehgal, Kapil M Khambholja

## Abstract

**Introduction:** Chronic tinnitus treatment has been an enigma due to a lack of practice insights. To date, there has been limited evidence-based research on tinnitus therapies available. Our objective for this scoping was to assess the latest knowledge update in the field of tinnitus treatment and/or management and inform the clinical fraternity with evidence-based knowledge.

**Materials and Methods:** We retrieved randomized and non-randomized controlled trials, systematic reviews, meta-analyses, and observational studies from 2014 to 2021(starting from 1 Apr 2021) on chronic tinnitus patients within the context of evidence-based guidelines available on tinnitus therapies. We considered free, full-text, English language articles from PubMed, Cochrane, and Google using an AI-powered evidence synthesis tool named VOODY. We excluded studies on epidemiology, technical objectives assessing other than efficacy/safety outcomes, or review articles. Charted data from selected sources of evidence (related to study characteristics, intervention, sample size, efficacy and safety data, and quality of life-related outcomes as applicable) were presented in the form of graphs, tables, and other visual representations.

**Results:** We retrieved two evidence-based clinical practice guidelines (US and EU regions). Of total 3923 results, 119 underwent screening based on eligibility criteria and 52 were included for the final charting. Out of these 52 articles, three major treatment trends emerged: 1. Acoustic therapies 2. Stimulation Therapies and 3. Herbal, Complementary and Alternative Medicine and Nutrition Therapies. However, none of these were recommended to practice as per the latest EU guideline in 2019 due to no to limited strength of evidence. Other therapies included drugs, cognitive/habituation therapies, and digital interventions.

**Conclusion:** Although tinnitus guidelines did not recommend stimulation therapies, tinnitus research is seen focusing on stimulation. Therefore, it is highly recommended to consider existing clinical practice guidelines and orient tinnitus research focus on digital interventions and multidisciplinary therapies over the standalone therapies for better outcomes.
