## Supplement file 1 for "Current therapeutic trends for tinnitus cure and control – a scoping review"

### Sheet: Sheet1
Sr No	Title	First Author	Publication Year	Study Type	Sample Size	Journal	Region	Patients	Interventions	Bias Minimization Considerations	Measurement Tool	Outcomes			Remarks
												Primary	Secondary	Adverse Effects
1	A Randomized, Controlled Trial of Notched Music Therapy for Tinnitus Patients.	Therdpaothai J	2021	RCT	104	The journal of international advanced otology	Thailand	Adult(18+ years) chronic, subjective tinnitus with tonal or narrow-band noise characteristics Exclusion criteria : a suspected or confirmed diagnosis of objective tinnitus; (2) active psychiatric or central neurological disorders; (3) broadband or white noise tinnitus; (4) intermittent tinnitus; (5) the pure-tone average of the better ear was greater than 70 dB HL; and (6) the initial THI score w…	Pre-assessment : Audiometry, auditory brainstem response, transient-evoked otoacoustic emission, and distortion product otoacoustic emission tests to exclude retro-cochlear lesions Before allocation, tinnitus matching was performed for both groups E: Tailor made, Notched Music C : Ordinary Music ; Notch music created by removal of one-octave width centered at the individual’s tinnitus frequency f…	Block randomization using block of 4 ; Double blinded	THI and Total VAS score	Non-significant reduction during f/u in group E compared to group C	N/A	N/A	Study could not conclude that TMNMT was more helpful than ordinary music, however some trends in the data observed suggesting an improvement
2	Cochlear implant and tinnitus-a meta-analysis	Borghes ALF	2021	MA of Quasi-experimental studies and RCTs	136*	Brazilian journal of otorhinolaryngology	Belgium, USA, China, Italy, Nethelands, Australia, Multicenter	Patients with moderate,severe, or profound unilateral or bilateral hearing loss withtinnitus before cochlear implantation who had their tinni-tus severity measured by the tinnitus handicap inventory(THI); Exclusion criteria : no intervention,studies that did not evaluate tinnitus, studies with patientswho were not candidates for cochlear implantation, stud-ies with abstention from postoperative d…	Intervention : cochlear implantation surgery Comparator : no cochlear impant(Preoperative THI score) Type of implantation : Unilateral and Bi-lateral;	N/A	THI score before and after cochlear implantation	The mean summary difference in THI across the studies indicated an 11.66-point reduction in the tinnitus severity score (95% CI 5.67 to 17.65;p < 0.001). There was marked heterogeneity between thestudies (I2= 96.4).	N/A	N/A
3	Tinnitus treatment by vagus nerve stimulation: A systematic review	Stegeman I	2021	SLR of RCT, Cohort and Case Series/Case Report	238*	PloS one	N/A	Adult patients with subjective tinnitus regardlesss of level of tinnitus perception or duration of tinnitus;	Intervention: Transcutaneous or Implantable VNS; Comparator: Placebo or no treatment(before-after VNS) Some studies used VNS in combination with sound therapy	Cochrane RoB and ROBINS-I tool	THI, TQ, min-TQ,Tinnitus Severity Scale, THQ, TFI, TRQ	Pooled estimates not possible to heterogeneity in included studies ; Individual studies showed smaller reduction in tinnitus severity	cathodal tDCS improved quality of life	N/A	Effect of VNS on tinnitus remained unclear due to methodological limitations and low quality evidence of included studies
4	An updated meta-analysis: repetitive transcranial magnetic stimulation for treating tinnitus	Yin L	2021	MA of RCTs	717	The Journal of international medical research	N/A	Adults diagnosed with Tinnitus	Intervention : r-TMS Comparator: normal care or blank	Cochrane RoB tool	THI, TQ and BDI	Active rTMS was superior to sham rTMS in terms of the short-term(within 3 months including at 1 month) and long-term effects (6 months) on the tinnitus handicap inventory scores (Mean Difference of THI was measured) (P=0.003, P<0.001, P=0.02), but an immediate effect was not significant	N/A	One study in the MA reported one serious adverse event	Low-frequency rTMS is well tolerated but not effective in treating chronic tinnitus
5	Repetitive transcranial magnetic stimulation on chronic tinnitus: a systematic review and meta-analysis.	Liang	2020	SLR MA	1228	BMC psychiatry	Germany, Czech Republic, China, Turkey, Italy, Egypt, Brazil, USA, Taiwan, South Korea, Netherlands, Finland, Belgium, Australia,UK	Patients with chronic tinnitus	E: active r-TMS C : sham r-TMS	random sequence generation; allocation concealment; blinding of participants, personnel, and outcome assessors; incomplete outcome data reporting; selective reporting of outcomes; and other sources of bias(Cochrane handbook 5.3)	THI and TQ	Compared with sham-rTMS, rTMS exhibited significant improvements in the tinnitus handicap inventory (THI) scores at 1 week(mean difference [MD]:−7.92, 95% confidence interval [CI]:−14.18,−1.66), at 1 month (MD: -8.52, 95% CI:−12.49,−4.55), and at 6 months (MD: -6.53, 95% CI:−11.406,−1.66) post intervention; Significant mean changes inTHI scores at 1 month (MD: -14.86, 95% CI:−21.42,−8.29) and 6 m…	Smartphone-delivered CBT therapies can be adopted to manage tinnitus-related stress and anxiety	N/A	Safety data needs to verified in large sample sizes
6	Clinical randomized trial study of hearing aids effectiveness in association with Ginkgo biloba extract (EGb 761) on tinnitus improvement.	Radunz	2020	RCT (Parallel, double blind, three arms)	33	Brazilian journal of otorhinolaryngology	Brazil	Individuals from both genders over 18 years of age;complaint of tinnitus(uni-or bilateral) for atleast 3 months;(single or bilateral)sensorineural or mixed hearing loss independent of degree and configuration. Exclusion criteria : having used aspirin or acetyl salicylic acid (ASA)in the last month;having used of G.biloba in the last 3 months; on antidepressant use; diagnosed with compromised midd…	Three Arms : group1----subjects undergoing drug therapy with Ginkgo biloba extract EGb761; group2----individuals fitted with digital hearing aids; group3----individuals submitted to drug therapy with Ginkgo biloba extract EGb761 and using hearing aids.	Random sequence generation; blinding of examiners responsible for administering questionnaires and participants ; data entry by a person out of research team	THI and VAS	Significant, before-after correlation between THI and VAS scores using Pearson's coefficient r (r=0.6785;p<0.0001 ; r=0.7519;p<0.0001) Significant self-improvement in tinnitus loudness and severity after 90 days of treatment with G.Biloba extract EGb 761 and/or hearing aids	CBT may reduce the impact of tinnitus on quality of life as measured by the THI when compared with control groups. Uncertainity regarding reduction of anxiety, improved health related QoL with CBT	Adverse effects may be rare in tinnitus patients receiving CBT	Low- to moderate-certainty evidence indicating CBT may reduce the negative impact that tinnitus can have on quality of life at the end of treatment, with few or no adverse effects
7	Association of Central Noninvasive Brain Stimulation Interventions With Efficacy and Safety in Tinnitus Management: A Meta-analysis.	Chen	2020	MA	1458	JAMA otolaryngology-- head & neck surgery	N/A	Patients with unilaterla or bilateral tinnitus	Intervention group: Central noninvasive brain stimulation (NIBS) Control group: sham-controlled, waiting list–controlled, or active-controlled	Cochrane RoB tool		cathodal tDCS over the left dorsolateral prefrontal cortex combined with transcranial random noise stimulation over the bilateral auditory cortex was associated with the greatest improvement in tinnitus severity	N/A	N/A
8	Low-Frequency Repetitive Transcranial Magnetic Stimulation for the Treatment of Chronic Tinnitus: A Systematic Review and Meta-Analysis of Randomized Controlled Trials.	Dong	2020	SLR MA	567	BioMed research international	N/A	Inclusion Criteria: Participants diagnosed as subjective tinnitus, studies performing low-frequency rTMS with figure-eight coil, comparing real rTMS with sham rTMS, quantitatively reporting the efficacy of rTMS on tinnitus severity and quality of life, and RCTs Exclusion criteria: Studies performing rTMS in combination with other interventions and certain publications such as reviews, meta-analys…	Intervention group: rTMS Control group: Sham stimulation	Cochrane RoB tool	THI, TQ, VAS	rTMS showed no significant efficacy in tinnitus severity and disability measured by THI, TQ; or tinnitus loudness assessed by VAS in short-term, medium-term, and long-term as compared to control group.	N/A	N/A	Non-relaiable findings due to inherent limitation of the included studies
9	Smartphone Apps in the Context of Tinnitus: Systematic Review.	Mehdi	2020	MA	N/A	Sensors (Basel, Switzerland)	N/A	Patients with tinnitus	Smartphone-based apps used within context of tinnitus	N/A	N/A	Internet-delivered self-help tinnitus treatment shows positive results, it might play role in improving hearing protection, prevent and manage hearing loss, useful in industrial/mining settings Prove as viable and cost-effective solution Beneficial for patients suffering from tinnitus by allowing them to monitor the hearing loss commonly occurring with tinnitus	N/A	N/A
10	Cognitive behavioural therapy for tinnitus.	Fuller	2020	SLR	2733	The Cochrane database of systematic reviews	N/A	Patients at least 18 years of age with tinnitus as the primary reason for seeking treatment	Intervention group: CBT Control group: no intervention, audiological care, TRT or any other active treatment in adult participants with tinnitus	Cochrane RoB tool	THI		N/A	N/A	Adverse effects may be rare in adults with tinnitus receiving CB; however requires further investigation
11	The Effect of Antioxidant Supplementation in Patients with Tinnitus and Normal Hearing or Hearing Loss: A Randomized, Double-Blind, Placebo Controlled Trial.	Petridou	2019	RCT	70	Nutrients	Greece	Inclusion Criteria: Patients aged between 25 and 75 years old, with chronic unilateral or bilateral persistent tinnitus of at least 6 months’ duration, with normal hearing or up to moderate sensorineural hearing loss Exclusion Criteria: Patients whose tinnitus resulted from acute acoustic trauma, sudden deafness or traumatic head orneck injury, taking ototoxic or potentially tinnitus-inducing med…	Intervention group: antioxidant supplementation; one multivitamin-multimineral tablet once a day with meal and one tablet of alpha-lipoic acid twice a day on an empty stomach (3 months) Control group: Placebo; three placebo tablets per day at the same time points	Randomized, double-blind, placebo-controlled, parallel group clinical trial	THI, VAS, TFI-Relaxation (TFI-R), and TFI-Emotions (TFI-E)	Loudness and MML significantly decreased from baseline to post measure (p < 0.001) only in the antioxidant group THI, VAS, TFI-Relaxation (TFI-R), and TFI-Emotions (TFI-E) showed significant reduction in antioxidant group	N/A	No adverse events reported
12	Daily high-frequency transcranial random noise stimulation of bilateral temporal cortex in chronic tinnitus - a pilot study.	Kreuzer PM	2019	RCT	30	Scientific reports	Germany	Patients with chronic tinnitus, previously received a rTMS treatment series 22.6 ± 27.1 months (range 3–108 months)	Intervention group: transcranial Random Noise Stimulation (tRNS); 2 mA (0 off-set) over the bilateral temporal cortex for 20 minutes; for 10 consecutive days Comparative group: rTMS	N/A	TQ	27% patients responded to rTNS treatment. Descriptive decrease in TQ from baseline to final visit for tRNS	Non-significant findings for tinnitus numeric rating scales, depression, and quality of life	Mild tolerable side effects observed; however there was temporal increases in tinnitus loudness in 20% of the cases	Summarizing low treatment response, increase of tinnitus loudness in 20% of patients and missing of any significant secondary outcome, the use of hf-tRNS as a general treatment for chronic tinnitus cannot be recommended at this stage
13	RTMS parameters in tinnitus trials: a systematic review.	Schoisswohl S	2019	SLR	N/A	Scientific reports	N/A	Patients with chronic tinnitus treated with rTMS	rTMS (verum Vs sham)	N/A		Verum rTMS found superior to sham rTMS (p<0.05) as demonstrated by the proportion of significant pre-post contrasts Lower rTMS stimulation intensity associated with significant effects in verum rTMS arms Verum rTMS: Technical parameters such as stimulation intensity and number of pulses or restrictive stimulation of the auditory cortex were identified as relevant factors for clinical efficacy in …	N/A	N/A
14	Thermal Effects of Acupuncture by the Infrared Thermography Test in Patients With Tinnitus.	Cai W	2019	RCT	54	Journal of acupuncture and meridian studies	China	Inclusion Criteria: Patients aged 18 years and older, only have left-sided tinnitus, have not accepted any therapy in the recent one week Exclusion Criteria: Patients having acoustic duct diseases, middle ear diseases, or symptomatic tinnitus resulting from cerebral trauma, diabetes, hypertension, or hyperthyroidism; severe cardiac, cerebrovascular diseases, renal diseases, or hematologic disease…	Acupuncture: TE3 and TE5 on the left side were punctured 12 mm vertically into the skin by disposable silver needles of 0.25 mm X 40 mm. The needle was retained for 30 minutes	N/A	VAS	The acupuncture’s effects for tinnitus were asso- ciated with the improvement of cochlear blood flow via the IRT test Temperature differentials of maximum temperature and minimum temperature of both sides decreased significantly (p < 0.05) No significant reductions observed by VAS scores	N/A	N/A
15	Effect of Tinnitus Retraining Therapy vs Standard of Care on Tinnitus-Related Quality of Life: A Randomized Clinical Trial.	Scherer RW	2019	RCT	151	JAMA otolaryngology-- head & neck surgery	USA	Participants with subjective distressing tinnitus of at least 1 year’s duration, no treatment for tinnitus within the past year and a score of 40 or more on TQ	Intervention group: TRT, partial TRT Control group: Standard of care	Randomization: computer-generated random permutation with random blocking and stratification	TQ, TFI, THI	Significant improvement observed at 18 months in all treatment groups on TQ scores for TRT, partial TRT, SoC In the TRT group - at 18 months there were reductions in scores by 7 points or more on the TQ, THI, TFI, VAS	N/A	4 Serious adverse events reported (none related to treatment)
16	A balanced randomised placebo controlled blinded phase IIa multi-centre study to investigate the efficacy and safety of AUT00063 versus placebo in subjective tinnitus: The QUIET-1 trial.	Hall DA	2019	RCT	91	Hearing research	England, UK	Inclusion Criteria: Patient with stable tinnitus, age >18 years, Duration of noticeable tinnitus symptoms >6 months and < 18 months at enrolment, <60 dB hearing level, if a hearing aid or sound generator user then confirmed consistent daily device usage over the past six months, negative pregnancy test for females of child-bearing potential Exclusion Criteria: History of hypersensitivity or idios…	Intervention group: 200 mg of AUT00063 Control group: Placebo	Randomised, placebo-controlled, observer, physician and participant blinded, multi-centre Computer-generated allocation sequence; 1:1 allocation	TFI	Treatment-related change in the global TFI score showed no statistically significant difference between AUT00063 800 mg once-daily and placebo groups	N/A	N/A	Daily dose of 800 mg capsules of AUT00063 taken for 28 days was safe and well tolerated
17	Transdermal lidocaine as treatment for chronic subjective tinnitus: A pilot study.	O'Brien DC	2019	RCT	30	American journal of otolaryngology	USA	Inclusion Criteria: Patients of age >18 years with chronic subjective tinnitus for > 6 months without known vascular, neurologic, neoplastic or traumatic causes Exclusion Criteria: History of heart disease, arrhythmia, previous reaction to lidocaine, poor kidney function	5% transdermal lidocaine	Single center, unblinded, quasi-experimental	TFI	After 1month the average TFI decreased significantly (p < 0.05)	N/A	N/A	Despite improvement in symptoms of tinnitus, most patients did not continue the study after the first month, dropping out due to the size, discomfort, and appearance of the lidocaine patch, failure to follow-up and lack of perceived benefit from treatment.
18	Investigating the Efficacy of an Individualized Alpha/Delta Neurofeedback Protocol in the Treatment of Chronic Tinnitus.	Güntensperger D	2019	RCT	26	Neural plasticity	Switzerland	Inclusion Criteria: Patients diagnosed with chronic subjective tinnitus (>0.5 years), age between 18 and 75 years old, have adequate knowledge of the German language, suffer from no other psychiatric or neurological disorder, and have no acute suicidal tendency Exclusion Criteria: Patients with drug or alcohol addiction, cochlear implants, and current prescriptions for tranquilizers, neuroleptics…	Intervention group: 15 weekly neurofeedback training Control group: Placebo	N/A	TQ, THI	Neurofeedback protocol led to a significant reduction of tinnitus-related distress and tinnitus loudness	N/A	N/A
19	Internet-Based Interventions for Adults With Hearing Loss, Tinnitus, and Vestibular Disorders: A Systematic Review and Meta-Analysis.	Beukes EW	2019	SLR/MA	1811	Trends in hearing	N/A	Inclusion Criteria: Patients with age >18 years with acute or chronic complaints of hearing loss, tinnitus, and vestibular disorders Exclusion Criteria: Children, adolescent, solely computer-based or app-based interventions	Guided and self-guided Internet-based interventions	Cochrane RoB tool	N/A	Statistically significant mean effect sizes observed for reducing tinnitus distress	Significant effects present for anxiety, depression, insomnia, and QoL	N/A
20	Neuronavigated Versus Non-navigated Repetitive Transcranial Magnetic Stimulation for Chronic Tinnitus: A Randomized Study.	Sahlsten H	2019	RCT	40	Trends in hearing	Finland	Inclusion Criteria: age between 18 and 65 years, chronic (6 months–10 years), unilateral or bilateral tinnitus	Intervention group: Navigated or non-navigated rTMS	Prospective, randomized, single-blind; randomization using a random permuted block design	THI, VAS	Decrease in mean tinnitus intensity (p = 0.0006), annoyance (p = 0.0093), distress (p = 0.0051) over 3 months	N/A	No major adverse effects observed
21	Sound therapy (using amplification devices and/or sound generators) for tinnitus.	Sereda M	2018	SLR	590	Cochrane Database of Systematic Reviews	N/A	Adults (≥ 18 years) with acute (≤ 3 months) or chronic (> 3 months) subjective idiopathic tinnitus.	Intervention: Amplification-only devices, sound generators and combination devices (combined amplification and sound generation). Comparators: Amplification only, sound generator only and combination device.	Cochrane RoB tool	THI, TFI	Hearing aid only Vs sound generator device only: clinically significant reduction in tinnitus symptom severity (superiority not found) Combination hearing aid Vs hearing aid only: clinically significant reduction in tinnitus symptom severity (superiority not found)	None of the studies measured depressive symptoms or depression, anxiety symptoms or generalised anxiety, or other important outcomes of interest	Adverse effects were not assessed in any of the included studies	Using a combination device, hearing aid or sound generator might result in little or no difference in tinnitus symptom severity
22	Effectiveness of Guided Internet-Based Cognitive Behavioral Therapy vs Face-to-Face Clinical Care for Treatment of Tinnitus: A Randomized Clinical Trial.	Beukes, EW	2018	RCT	92	JAMAOtolaryngology–Head&NeckSurgery	UK	Patients aged > 18 years, regular computer and internet access, no report of any major medical or psychiatric disorder, and not undergoing any tinnitus treatment	Intervention group: internet-based cognitive behavioural therapy Control group: face-to-face tinnitus clinical care	Randomized (1:1), multicenter, 2-arm parallel group, noninferiority trial with a sequential adaptive design and 2-month follow-up	TFI	iCBT and F2F are equally effective in reducing tinnitus distress and tinnitus-related difficulties	iCBT therapy was found superior to F2F for insomnia, hearing handicap, and depression	No adverse events reported	Superiority not observed; equally effective
23	Ginkgo biloba extract EGb 761(®) versus pentoxifylline in chronic tinnitus: a randomized, double-blind clinical trial.	Procházková K	2018	RCT	200	International Journal of Clinical Pharmacy	Czech Republic	Inclusion Criteria: Patients aged ≥ 30 years with unilateral or bilateral chronic or subchronic tinnitus (at least 3 months’ duration), maskable tinntius (by noise masking), degree of annoyance by tinnitus rated at least 3 on an 11-Point Box Scale at screening and baseline visits, scored at least 5 on the Mini-TQ Exclusion Criteria: Patients with acute or chronic otitis media, vestibular neuritis…	Intervention group: Ginkgo Biloba extract (EGb-761) 120mg Control group: Pentoxifylline 600mg	Randomized, double-blind, dou- ble-dummy, parallel-group, single-centre trial	Tinnitus Questionnaire (Mini-TQ), the Hospital Anxiety and Depression Scale (HADS), and the Sheehan Disability Scale (SDS)	Significant improvements observed in both groups with respect to psychological burden of tinnitus (Mini-TQ), tinnitus loudness and annoyance (11-Point Box Scales), and a brief rating of illness- related disability	Significant improvement in both groups on the anxiety subscale of a questionnaire for anxiety and depression (HADS)	20 adverse events in EGb761 group 36 adverse events in pentoxifylline group No serious adverse events reported Incidence of ADEs was clearly lower in the EGb 761 group
24	Effect of Nitrous Oxide as a Treatment for Subjective, Idiopathic, Nonpulsatile Bothersome Tinnitus: A Randomized Clinical Trial.	Hong HY	2018	RCT	40	JAMAOtolaryngology–Head&NeckSurgery	USA	Inclusion Criteria: Patients aged 18 to 65 years who had subjective, idiopathic, nonpulsatile bothersome tinnitus of 6 months’ duration	Intervention group: Nitrous oxide (50% nitrous oxide and 50% oxygen inhaled for 40 minutes) Control group: Placebo session (50% nitrogen and 50% oxygen inhaled for 40 minutes)	Randomized, placebo-controlled crossover trial	TFI	The difference between the placebo and nitrous oxide arms was neither clinically meaningful nor statistically significant.	N/A	No serious adverse events reported	Nitrous oxide was no more effective than placebo for thetreatment of subjective, idiopathic tinnitus
25	The use of tDCS as a therapeutic option for tinnitus: a systematic review.	Santos ADHM	2018	SLR	602	Brazilian Journal of Otorhinolarynogology	N/A	Inclusion Criteria: Patients with tinnitus (>18 years) Exclusion Criteria: Patients with comorbidities associated with tinnitus symptoms (previous head trauma, use of ototoxic substances, Meniere’s disease, epilepsy, intracranial tumor)	Intervention group: tDCS Control group: Placebo	N/A	VAS, CGI, THI	Positive response to tDCS in 14.86% of the participants observed	N/A	N/A	No firm evidence of a positive therapeutic response of tinnitus to tDC
26	A chronic protocol of bilateral transcranial direct current stimulation over auditory cortex for tinnitus treatment: Dataset from a double-blinded randomized controlled trial.	Yadollahpour A	2018	RCT	40	F1000Research	Iran	Patients with intractable chronic tinnitus	Intervention group: bilateral tDCs Control group: Placebo tDCS	Double-blinded randomized controlled clinical trial, parallel allocation	N/A	Raw data without any statistical analysis	N/A	N/A	The study could be used to guide future outcome based tinnitus research designs
27	Betahistine for Tinnitus	Wegner I	2018	SLR	303-305	Cochrane Database of Systematic Reviews	N/A	Inclusion Criteria: Patients of any age with acute or chronic subjective idiopathic tinnitus, received betahistine previously Exclusion Criteria: Patients with Ménière’s disease	Intervention group: Betahistine (regardless of dose regimens or formulations and for any duration of treatment) Control group: Placebo, no intervention or education and information only	Cochrane RoB tool	TFI, THI, THQ, TRQ, TQ	No significant difference in tinnitus loudness and severity between betahistine and placebo	None of the studies measured changes in depressive symptoms or depression, anxiety symptoms or generalised anxiety, or health-related quality of life	No reports of upper gastrointestinal discomfort (significant adverse effect) in any study	The evidence suggests that betahistine is generally well tolerated with a similar risk of adverse effects to placebo treatments (quality of evidence - moderate to very low)
28	Customized Versus Noncustomized Sound Therapy for Treatment of Tinnitus: A Randomized Crossover Clinical Trial.	Mahboubi H	2017	RCT	18	The Annals of otology, rhinology, and laryngology	USA	Inclusion Criteria: age > 18 years and presence of tinnitus for at least 3 months or more Exclusion criteria: Patients with abnormalities of the ear canal, active illicit drug use or alcohol dependence, active ear infections, history of psychosis, pulsatile tinnitus, and those currently under another sound or masking therapy for tinnitus	Customized sound therapy or broadband noise for 2 hours per day for 3 months and then switched to the other treatment after a washout period	Randomized crossover study; block randomization with each block containing 4 patients	THI, BAI, MML	After 3 months of customised sound therapy: reduction in mean tinnitus loudness (P = 0.001), THI (P < 0.001), BAI (P = 0.01), and MML (P = 0.005). After 3 months of broadband noise therapy, reduction in BAI (P = 0.003) and MML decreased (P = 0.04)	N/A	N/A	Customised sound therapy may be superior to broadband noise therapy
29	Vagus Nerve Stimulation Paired with Tones for the Treatment of Tinnitus: A Prospective Randomized Double-blind Controlled Pilot Study in Humans.	Tyler R	2017	RCT	30	Scientific reports	USA	Patients with chronic sensorineural tinnitus	Intervention group: Paired VNS Control group: Unpaired VNS 2.5 hours/day, 7 days/week, for 6 weeks	Two-arm, double-blind, randomized, and controlled study	THI	After 6 weeks, the paired VNS group improved on THI (p = 0.0012) compared to controls (p = 0.1561) 50% of the participants in the paired VNS group showed clinically meaningful improvements compared to 28% in controls	N/A	Mild, well-tolerated adverse effects reported
30	Neural activity during attentional conflict predicts reduction in tinnitus perception following rTMS.	James GA	2017	RCT	13	Brain stimulation	USA	Inclusion Criteria: age 18–89 years; subjective tinnitus > 6 months duration; passing the Transcranial Magnetic Stimulation Adult Safety Screen (TASS); negative pregnancy test and agreeing to use effective contraception during study participation for females; not consuming alcohol within 72 hours of each test session; and persons taking SSRIs or benzodiazepines for tinnitus were required to be on…	Intervention groups: rTMS 1Hz, and 10Hz (four sessions per arm, 1800 pulses per session delivered at 110% of the MT over temporal cortex Control group: Sham stimulation	Double-blind, randomized clinical trial, crossover design	VAR	Active rTMS treatment (both 1Hz and 10Hz stimulation) led to significant reductions in tinnitus awareness relative to sham rTMS (~16 points on a 100 point VAR scale), tinnitus loudness (~10 points) and annoyance (~11 points) relative to the sham condition (significant improvement in 1Hz stimulation condition)	N/A	N/A
31	Multiple-Frequency Matching Treatment Strategy for Tinnitus.	Tao Y	2017	RCT	30	The journal of international advanced otology	China	Patients coming for treatment with nervous tinnitus for more than 12 months	Intervention groups: single-frequency (a tone with single frequency and volume matching the tinnitus sound was mixed with white noise) and multiple-frequency (a compound tone consisting of three tone of different frequencies and volumes matching the tinnitus sound was mixed with white noise) Twice a day (15 min/session) for 20 days per course, with the total treatment consisting of three courses	N/A	N/A	Multiple-frequency matching method was more effective than single-frequency matching for tinnitus treatment.	N/A	N/A	The study suggest that the multiple-frequency approach should be used more often with tinnitus masking to promote the patients’ recovery.
32	Sound generator associated with the counseling in the treatment of tinnitus: evaluation of the effectiveness.	Rocha AV	2017	Non-randomizedCT	30	Brazilian journal of otorhinolaryngology	Brazil	Patients with bilateral chronic tinnitus	Intervention groups: Group 1 (normal hearing and tinnitus): bilateral adaptation with ‘‘sound generator’’ activated Group 2 (hearing loss and tinnitus): bilateral adaptation with the ‘‘sound generator’’ and ‘‘amplification’’ activated to overcome hearing loss	N/A	THI, VAS	Sound generator associated with the counseling was effective in the treatment of the tinnitus in individuals with and without hearing loss	N/A	N/A
33	Transcranial magnetic stimulation for tinnitus: using the Tinnitus Functional Index to predict benefit in a randomized controlled trial.	Theodoroff SM	2017	RCT	35	Trials	USA	Patients with chronic tinnitus >18 years age	2000 pulses of 1-Hz TMS for 10 consecutive business days	Prospective, double-blind, randomized placebo-controlled clinical trial	TFI	Auditory TFI subscale (p = 0.007), Cognitive TFI subscale (p = 0.022) and Emotional TFI subscale (p = 0.023) showed statistically significant difference for responders compared to nonresponders, with responders showing higher scores at baseline	N/A	N/A	Results suggest the degree of tinnitus severity at baseline is associated with TMS treatment responsiveness
34	A comparative study on the effects of systemic manual acupuncture, periauricular electroacupuncture, and digital electroacupuncture to treat tinnitus: A randomized, paralleled, open-labeled exploratory trial.	Kim BH	2017	RCT	39	BMC complementary and alternative medicine	Korea	Inclusion Criteria: Patients of age 20–75 years and tinnitus for > 2 weeks Exclusion Criteria: Patients with history of Meniere’s disease, otitis media, head injury, cerebral vascular accident, etc., received acupuncture to treat tinnitus during the last 3 months, pregnant or breast-feeding, had a cardiac disorder, or were taking psychoactive drugs for tinnitus	Intervention groups: MA (manual acupuncture); periauricular electroacupuncture (PE); distal electroacupuncture (DE) Subjects received treatments twice weekly for a total of eight sessions over 4 weeks	Randomized, parallel, open-labeled exploratory trial	THI, VAS	No difference in THI and VAS loudness scores in between groups VAS uncomfortable scores decreased significantly in MA and DE compared with those in PE	N/A	N/A
35	Mindfulness-Based Cognitive Therapy as a Treatment for Chronic Tinnitus: A Randomized Controlled Trial.	McKenna L	2017	RCT	75	Psychotherapy and psychosomatics	UK	Inclusion Criteria: Patients aged >18 years, reported tinnitus of more than 6 months’ duration; (3) reported clinical levels of psychological distress CORE-NR score >10 Exclusion Criteria: Current, comorbid, severe physical or mental illness; current risk factors of active suicidal ideation or self-harm; current substance de- pendence	Intervention group: Mindfulness-based cognitive therapy (MBCT) Control group: Intensive relaxation therapy (RT)	Single-site, 2-group randomized controlled trial	TQ, TFI, HADS, VAS, TAQ, MAAS, WSAS	MBCT: Significant reduction in tinnitus severity than RT (P = 0.016)	Both groups showed significant reduction in psychological distress, anxiety, depression, and disability	N/A	MBCT is an effective treatment for tinnitus compared to intensive RT, using a standard and replica-ble approach
36	Zinc Supplementation for tinnitus	Person OC	2016	SLR	209	The Cochrane database of systematic reviews	N/A	Patients age >18 years with subjective tinnitus	Intervention: Oral zinc supplementation alone, in any dose or frequency Comparator: Placebo	GRADE Criteria	THQ	5% patients in Zinc supplementation group observed improvement in tinnitus severity compared to 2% patient in placebo group Change in tinnitus loudness, no significant difference between zinc supplementation and placebo groups	No studies reported findings on QoL, change in anxiety, depression	No severe adverse events reported	Quality of evidence very low
37	The Effects of Compensatory Auditory Stimulation and High-Definition Transcranial Direct Current Stimulation (HD-tDCS) on Tinnitus Perception – A Randomized Pilot Study	Henin S	2016	RCT	14	PLOS one	USA	Inclusion Criteria: Patients with chronic tinnitus, 18 years of age with no more than 50 dB HL hearing loss at any audiometric test fre- quency, and with no history of chronic skin conditions, cardiac disease, or chronic neurological condition	Intervention: CAS-alone, tDCS-alone, CAS+HD-tDCS, and Sham	Randomization was generated by computer program; single-blinded	VAS, MML	CAS treatment demonstrated significant decrease in MML (p = 0.022) and trend towards significance on VAS scale (p = 0.06) HD-tDCS showed improvement; however, not significant VAS reductions were higher for combined HD-tDCS+CAS compared to HD-tDCS/CAS alone	N/A	N/A	Providing tailored auditory stimulation with frequency specific gain and compression may alleviate tinnitus in a clinical population
38	Effect of a 4-Week Treatment with Cilostazol in Patients with Chronic Tinnitus: A Randomized, Prospective, Placebo-controlled, Double-blind, Pilot Study	Lim HW	2016	RCT	50	The journal of international advanced otology	Korea	Inclusion Criteria: age older than 19 years, unilateral or bilateral tinnitus, chronic tinnitus lasting more than 3 months and less than 12 months, and an initial VAS of tinnitus ≥4. Exclusion Criteria: conductive hearing loss on pure tone audiometry, any other associated inner ear disease such as Meniere’s disease, objective or pulsatile tinnitus, contraindication to anti-platelet drugs, any car…	Intervention group: Oral Cilostazol (100 mg) twice for 4 weeks (N = 50) Control: Placebo (N = 50)	Randomization: computer-generated random sequence, Double-blinded	VAS, THI, Short Form (SF-36)	VAS score change - significantly greater improvement in the cilostazol group Vs the placebo group after 4 weeks (p = 0.045) No significant difference found between groups regarding change in THI score	SF-36 subscales demonstarted improvement in QoL after 4 weeks administration of Cilastozol	No severe adverse events reported
39	Effectiveness of acupuncture therapy as treatment for tinnitus: a randomized controlled trial.	Doi MY	2016	RCT	50	Brazilian Journal of Otorhinolaryngology	Brazil	Inclusion Criteria: Patients aged between 50 and 85 years, with moderate continuous tinnitus for at least 1 year, in whom tinnitus interfered with the quality of life Exclusion Criteria: individuals with active cardiovascular disease, those using pacemakers or metal implants, and those showing only slight or mild degrees of interference with quality of life (THI scale)	Intervention group: Acupuncture Control group: No treatment	Computer-geenrated randomization	VAS	Statistically significant reduction of intensity level of tinnitus; p = 0.0001	Significant improvement in quality of life; p = 0.0001	N/A	Short term improvement in both primary and secondary outcomes observed
40	Antioxidant therapy in the elderly with tinnitus.	Polanski JF	2016	RCT	58	Brazilian Journal of Otorhinolaryngology	Brazil	Inclusion Criteria: aged 60 years or older with clinical complaints of tinnitus associated with a variable degree of sensorineural hearing loss Exclusion Criteria: Subjects with known allergy to any substance to be tested or with clinical contraindications, anticoagulant users or subjects with coagulopathy, diabetics	Intervention groups: (i) dry extract of G. biloba (120mg/day) (ii) lipoic acid (60mg/day) + vitamin C (600mg/day) (iii)papaverine hydrochloride (100mg/day) + vitamin E (400mg/day) Control group: Placebo (starch capsules)	Randomized, Double-blinded	THI	No statistically significant difference between THI by degree (p = 0.441) and by score (p = 0.848) before and after treatment	N/A	N/A	There was no benefit from the use of antioxidant agents for tinnitus
41	The effect of noninvasive brain stimulation on neural connectivity in Tinnitus: A randomized trial.	Roland LT	2016	RCT	30	The Laryngoscope	USA	Inclusion Criteria: Patients between 18 and 60 years of age with subjective, nonpulsatile tinnitus for 6 months or longer.	Intervention group: active rTMS Control group: sham stimulation Five treatment sessions per week for 2 or 4 consecutive weeks; frequency 1 Hz; washout period between treatments	Block randomization, Double-blinded	THI	No differences between the active and sham groups in baseline functional connectivity	N/A	N/A	Results suggest the TPJ alone may not be an ideal target for tinnitus treatment
42	Clinical trial on tonal tinnitus with tailor-made notched music training.	Stein A	2016	RCT	83	BMC Neurology	Germany	Inclusion Criteria: Chronic (≥3 months), tonal (i.e. beep- or whistle- like) tinnitus, aged between 18 and 70 years, no report of severe chronic or acute mental or neurological disorders, no acute otological diseases, no current consumption of illegal drugs or current consumption of alcohol above the limit, no other current tinnitus therapies or other therapies	Intervention group: target (fixed notch-TMNMT) condition Control group: placebo (moving notch) condition Participants were instructed to listen to their individually modified music for two successive hours per day for 12 weeks (168 h of TMNMT in total)	Stratified randomization, Double-blinded	THQ, VAS	No effect found for tinnitus distress. At follow-up, tinnitus loudness in the treatment group was significantly reduced as compared to the control group. Significant reduction of the overall VAS mean score in the treatment group (p = 0.032)	N/A	Main harms reported were: a consistently louder tinnitus (10.9 %), the perception of an add- itional sound (8.7 %), and an increased awareness of the tinnitus sound (6.5 %)
43	Electroacupuncture for Tinnitus: A Systematic Review.	He M	2016	SLR	322	PLOS one	N/A	Inclusion Criteria: Patients presenting with unilateral or bilateral subjective tinnitus (not necessarily associated with hearing loss) Exclusion Criteria: Patients with objective tinnitus, which might be caused by inflammatory problems of the middle ear, acoustic tumor, head trauma, or cerebral vascular events.	Intervention group: any one category • electroacupuncture alone, • electroacupuncture with medicine (conventional medicine, Chinese herbal medicine, or both), • electroacupuncture with other complementary therapies, • electroacupuncture with medicines and other complementary therapies Control group: • Placebo • conventional medicine, including antidepressants, neuromodulators, and other drugs suc…	Cochrane RoB tool	N/A	Limited evidence suggests that electroacupuncture is beneficial for tinnitus, as compared with manual acupuncture, medicine, or psychotherapy	N/A	N/A	Difficult to generate reliable findings due to the small sample size and poor quality of evidence
44	Therapeutic role of Vitamin B12 in patients of chronic tinnitus: A pilot study.	Singh C	2016	RCT	40	Noise and Health	Lucknow, India	Inclusion Criteria: Adult patients aged 18-60 years with chronic subjective tinnitus with or without sensorineural hearing loss of more than 6 months duration Exclusion Criteria: Patients with objective (pulsatile) tinnitus, suffering with any congenital anomalies, any infective otological problem, any psychiatric illness, any otological problem other than tinnitus and sensorineural hearing loss,…	Intervention group: parenteral intramuscular therapy of 1 ml Vitamin B12 (2500 mcg) weekly for a period of 6 weeks Control group: Placebo isotonic saline 1 ml intramuscular for 6 weeks Follow-up: Patients were followed for a period of 1 month after 6 weeks of interventional therapy	Double-blinded	VAS	Patients with Vitamin B12 deficiency showed significant improvement in mean tinnitus severity index score and VAS (p = 0.04) after Vitamin B12 therapy	N/A	N/A	Significant prevalence of Vitamin B12 deificiency in tinnitus population, suggesting evaluation of serum vitamin B12 levels
45	Triple-site rTMS for the treatment of chronic tinnitus: a randomized controlled trial.	Lehner A	2016	RCT	49	Scientific Reports	Germany	Inclusion Criteria: Patients suffered from chronic subjective tinnitus with at least moderate handicap as measured with the Tinnitus Handicap Inventory, (THI)20 (score ≥ 38) for at least 6 months. Exclusion Criteria: prior treatment with rTMS, clinical relevant unstable psychiatric, somatic or neurologic comorbidity	Intervention group: (i) single-site rTMS (ii) triple-site r-TMS; all patients received ten treatment sessions on ten consecutive working days. 3000 pulses per session at an intensity of maximum 60% Control group: Placebo; treated with a sham-coil system on ten consecutive working days	Random group allocation, Double-blinded	TQ	Significant reduction in tinnitus severity for both treatment groups. More pronounced treatment effect observed in the triple-site group at day 90	N/A	No serious adverse events reported	No significant superiority of the multisite protocol observed
46	Combined rTMS treatment targeting the Anterior Cingulate and the Temporal Cortex for the Treatment of Chronic Tinnitus	Kreuzer P	2015	RCT	40	Scientific reports	Germany	Inclusion Criteria: Patients with subjective tinnitus; duration >6 months Exclusion Criteria: Objective tinnitus (with a treatable cause), start of other treatments for tinnitus 3 months before study enrolment, presence of clinically relevant psychiatric comorbidities or unstable medical conditions, history or evidence of significant brain malformation or neoplasm, history of head injuries, cereb…	Group 1: TiCDC-stimulation over the medial frontal cortex Frequency - 10 Hz using a double cone coil followed by stimulation of the left temporo-parietal junction area (2000 stimuli per session) Group 2(control): Conventional rTMS on the left DLPFC Frequency - 10 Hz (2000 stimuli per session) with a figure-of-8-coil followed by 1 Hz stimulation of the left temporoparietal junction area (2000 stim…	N/A	TQ, THI, TBF12, MDI, and WHOQoL-questionnaires	Responder rates (at end of study) was non-significant; p=0.171 There was a significant main effect of time for the change in the TQ score, but no significant time - group interaction.	N/A	No serious adverse events occurred	Combined mediofrontal/temporoparietal-rTMS-stimulation with double cone coil was feasible in tinnitus patients; however, failed to show better outcome compared to rTMS treated group
47	Acoustic Coordinated Reset Neuromodulation in a Real Life Patient Population with Chronic Tonal Tinnitus	Huaptmann C	2015	prospective, open-label, nonrandomized, noncontrolled multicenter clinical study	189	BioMed research international	Germany	Inclusion Criteria: Symptomatic primary tonal chronic tinnitus (≥3 months), age ≥ 18 years old, <60 dB hearing loss (125 Hz–8 kHz) Exclusion Criteria: Patients suffering from serious neurologic, psychiatric, or otological disease, objective tinnitus (e.g., tin- nitus caused by muscle movements, vascular noise, and other somatosounds), Meniere’s disease, and tinnitus triggered by craniomandibular …	Acoustic coordinated reset neuromodulation	N/A	Tinnitus questionnaire TBF-12 and Global Clinical Improvement-Impression Scale (CGI-I7)	Statistically and clinically significant decrease in TBF-12 scores as well as in CGI-I7 after 12 months of therapy (p<0.01)	N/A	No serious adverse events occurred	Acoustic CR modulation was safe and feasible technique and exerted encouraging effects on tinnitus loudness and severity
48	A Novel Treatment for Tinnitus and Tinnitus-Related Cognitive Difficulties Using Computer-Based Cognitive Training and D-Cycloserine	Krings JG	2015	RCT	30	JAMA otolaryngology - head & neck surgery	USA	Inclusion Criteria: Age 35 and 65 years with subjective, unilateral or bilateral, nonpulsatile tinnitus of at least 6 months’ duration who scored at least 30 on the Tinnitus Handicap Inventory (THI) Exclusion Criteria: Patients with any acute or chronic neurological condition, or any psychiatric comorbidity that may have complicated the inter- pretation of study results	Intervention group: 5 times weekly computer-based CT (Brain Fitness Program) + 250 mg D-cycloserine Control group: Brain Fitness Program + identical-appearing placebo	Double-blinded	TFI	Intervention group showed a significant improvement in median TFI score and self-reported cognitive deficits After confounders (age and duration of tinnitus) controlled, no significant difference in TFI score change; however, significantly greater improvement in self-reported cognitive deficits as compared with the placebo group (p=0.03)	N/A	No serious adverse events occurred	D-cycloserine and computer- based CT found well tolerated with sufficient adherence and limited adverse effects
49	The Influence of Sound Generator Associated With Conventional Amplification for Tinnitus Control: Randomized Blind Clinical Trial	dos Santos GM	2014	RCT	47	Trends in Hearing	Sao Paulo, Brazil	Patients with mild to moderate bilateral symmetrical sensorineural hearing loss, complaints of constant tinnitus for at least 6 months, THI score more than 20 points, and with- out prior experience with hearing aids or any other type of sound therapy	Intervention: Group 1: Combined fitting group (bilateral fitting of hearing aids with an integrated sound generator) (N = 24) Group 2: Amplification alone (N = 23)	Single blinded	THI and numerical scales	62.5% patients in Group 1 & 78% patients in Group 2 showed reduction in tinnitus annoyance (>20 points in THI); statistically not significant (p=0.24)	N/A	N/A	Superiority not observed
50	Direct current stimulation of the ear in tinnitus treatment: a double-blind placebo-controlled study	Meilczarek M	2014	RCT	120	European archives of oto-rhino-laryngology	Poland	Inclusion Criteria: Patients suffering from tinnitus (more than 1 year) and sensorineural hearing loss Exclusion Criteria: - Pathology in the external and/or the middle ear - Patients who reported tinnitus in the head, not in ears, or their tinnitus lasted less than 1 year	Intervention (Group 1): Non-invasive hydrotransmissive electrical stimulation (e.s) (N = 80) Intensity: 0.15-1.15 mA Frequency: 250-8000 Hz Duration: 15 applications of e.s - 3 or 4 times/week Comparator (Group 2): Placebo electrical stimulation (N = 40)	Randomized based on order of admission; Double-blinded	THI (before and after 15 applications of e.s)	Number of ears with permanent tinnitus decreased considerably (directly after e.s) in Group 1 and 2; p<0.05 Statistically significant changes observed in Group 1 (after 30 days e.s); p<0.05	N/A	N/A	Harmful effect of direct current on hearing organ not observed
51	Combining Transcranial Direct Current Stimulation and Tailor-Made Notched Music Training to Decrease Tinnitus-Related Distress – A Pilot Study	Teismann H	2014	RCT	32	PLOS one	Germany	Patients with chronic (>3 months) tonal tinnitus, dominant tinnitus frequencies below 9 kHz, and have no history of psychiatric or neurologic diseases.	Intervention: Combined tailor-made notched music training (TMNMT) with transcranial direct current stimulation (tDCS). TMNMT application: 10 subsequent days (2.5 hours of daily treatment) tDCS application: during the initial 5 days of treatment and the initial 30 minutes of TMNMT sessions Intensity: 2 mA Group1 - anodal (N = 10) Vs Group2 - cathodal (N = 11) Vs Group3 - sham (N = 11)	N/A	THQ, THI, TQ	Change in THQ: Significant differences observed between baseline and - (i) after tDCS + TMNMT (p = 0.0007), (ii) TMNMT only (p=0.009) (iii)3 days after treatment completion "obs3" (p=0.007) (iv) 31 days after treatment completion "obs31" (p = 0.017) No significant findings based on tinnitus loudness change, TQ & THI change	N/A	N/A	Short-term combined treatment oftDCS+TMNMT may reduce tinnitus-related distress
52	Amplification with hearing aids for patients with tinnitus and co‐existing hearing loss	Hoare DJ	2014	SLR	91 (one RCT included)	Cochrane Database of Systematic Reviews	USA	Adults (>18 years) with subjective tinnitus and some degree of hearing loss.	Intervention: Hearing Ais Vs Sound Generator Patients received educational counselling component of tinnitus retraining therapy (TRT), with follow-up at 3, 6 and 12 months	Cochrane RoB tool	TQ, VAS	Change in tinnitus loudness or severity was significant overall (measure by THI); p < 0.001 However, no significant difference between groups (measured by THI, VAS)	N/A	N/A	One RCT included in review with moderate top low quality evidence
